# Associations of Systemic Inflammation and Senescent Cell Biomarkers with Clinical Outcomes in Older Adults with Schizophrenia

**DOI:** 10.1101/2024.03.06.24303857

**Authors:** M.K. Kirsten Chui, Kevin Schneider, Katherine Miclau, Sara C LaHue, David Furman, Heather Leutwyler, John C Newman

## Abstract

Individuals with schizophrenia suffer from higher morbidity and mortality throughout life partly due to acceleration of aging-related diseases and conditions. Systemic inflammation is a hallmark of aging and is also observed in schizophrenia. An improved understanding of how inflammation and accelerated aging contribute to long-term health outcomes in schizophrenia could provide more effective treatments to preserve long-term cognitive and physical function. In this pilot cross-sectional study, 24 older adults (≥55 years old) with schizophrenia were assessed on symptoms (Positive and Negative Syndrome Scale), neurocognition (Matrics Consensus Cognitive Battery), mobility (Timed Get Up and Go), and general health (SF-12). Serum levels of 112 different cytokines were measured, from which we derived estimated senescence-associated secretory phenotype (SASP) scores for each participant. Two-tailed Pearson’s bivariate correlations were computed to test the associations between schizophrenia clinical outcomes with individual cytokines, and SASP. Higher levels of eotaxin, IL-1α, IL-1β, and IFNα are associated with both worse PANSS negative and depressive symptoms scores. IL-1α and IL-1β negatively associated with general physical health whereas eotaxin negatively associated with mobility and global cognition. Overall, we found that specific inflammatory cytokines, but not composite measurements of SASP, are associated with clinical outcomes in older adults with schizophrenia.
