## Supplemental Table 1 for "Associations of Systemic Inflammation and Senescent Cell Biomarkers with Clinical Outcomes in Older Adults with Schizophrenia"

### Sheet: Supp. Table 1
Variable	C-Reactive Protein		MIG/CXCL9		IP-10/CXCL10		Eotaxin		GM-CSF		GROα		MCP-1		MCP-4		MIP-1α		MIP-1β		MIP-3α		IFNα		IFNγ		IL-1α		IL-1β		IL-6		IL-8		TNF		TRAIL		ICAM-1		VCAM-1		VEGF
	r	p	r	p	r	p	r	p	r	p	r	p	r	p	r	p	r	p	r	p	r	p	r	p	r	p	r	p	r	p	r	p	r	p	r	p	r	p	r	p	r	p	r	p
Age	0.5361	0.0069	0.4089	0.0472	0.1275	0.5528	0.2769	0.1903	-0.2489	0.2408	-0.01277	0.9528	0.1503	0.4832	0.1205	0.5749	-0.1723	0.4208	0.2154	0.3121	0.07972	0.7112	0.004281	0.9842	-0.2601	0.2197	-0.1306	0.543	-0.1798	0.4005	0.4067	0.0486	-0.1855	0.3856	-0.009107	0.9663	0.1617	0.4504	0.07896	0.7138	-0.02559	0.9055	0.1358	0.5271
TGUGT	0.1102	0.6082	0.01969	0.9272	-0.124	0.5636	0.4391	0.0318	-0.05897	0.7843	0.02124	0.9215	0.142	0.5081	0.1559	0.4671	-0.1058	0.6226	0.2631	0.2142	-0.2295	0.2808	-0.0985	0.647	-0.1208	0.5738	-0.1247	0.5616	-0.1143	0.5947	-0.1053	0.6244	-0.3494	0.0942	0.0812	0.706	0.252	0.2348	-0.01344	0.9503	0.07078	0.7424	0.2068	0.3322
Total PANSS	0.1011	0.6464	0.2737	0.2064	-0.04396	0.8421	0.3552	0.0963	-0.08007	0.7165	-0.04424	0.8412	-0.08503	0.6997	-0.07994	0.7169	0.3332	0.1203	0.2167	0.3207	-0.1805	0.4099	0.2742	0.2054	-0.1681	0.4431	0.3095	0.1507	0.2851	0.1872	0.05205	0.8135	0.05072	0.8182	-0.1492	0.497	0.1683	0.4428	-0.2264	0.2988	0.04301	0.8455	-0.2258	0.3002
PANSS positive	-0.2098	0.3251	0.0974	0.6507	0.074	0.7311	0.09886	0.6458	-0.009413	0.9652	0.1331	0.5352	0.008164	0.9698	-0.1573	0.4628	0.7172	<0.0001	0.2274	0.2853	-0.1502	0.4836	0.2285	0.2829	-0.1254	0.5594	0.1805	0.3986	0.2531	0.2327	-0.06403	0.7663	0.1882	0.3784	-0.2177	0.3067	0.1091	0.6119	-0.4634	0.0226	0.04423	0.8374	-0.3547	0.089
PANSS negative	0.08339	0.6985	0.1565	0.4652	-0.06978	0.746	0.5459	0.0058	0.1932	0.3658	0.2185	0.3051	0.09663	0.6533	0.1052	0.6247	0.3042	0.1485	0.03961	0.8542	-0.2833	0.1798	0.4189	0.0416	0.04127	0.8482	0.4218	0.0401	0.3989	0.0535	0.04974	0.8174	0.1039	0.629	0.1278	0.5516	0.3305	0.1147	-0.1525	0.477	-0.04076	0.85	-0.09147	0.6708
PANSS depressive	0.1353	0.5285	0.1102	0.6084	-0.2408	0.257	0.4372	0.0327	0.1463	0.4953	-0.05992	0.7809	-0.1416	0.5093	-0.1555	0.4682	0.1613	0.4513	0.3157	0.1329	-0.02052	0.9242	0.4677	0.0212	0.2397	0.2592	0.3836	0.0642	0.4521	0.0265	0.3154	0.1333	0.1139	0.596	0.1265	0.5559	0.2142	0.3148	-0.07985	0.7107	-0.1586	0.459	-0.2894	0.1702
SF-12	0.2336	0.272	-0.1557	0.4676	-0.1715	0.423	-0.2496	0.2394	-0.1626	0.4476	-0.07609	0.7238	0.003215	0.9881	0.1772	0.4076	-0.2082	0.329	-0.385	0.0632	-0.2626	0.2151	-0.1875	0.3802	-0.279	0.1868	-0.196	0.3586	-0.2392	0.2602	-0.1864	0.3833	-0.08	0.7102	-0.2601	0.2197	-0.195	0.3611	-0.2542	0.2306	-0.07802	0.7171	0.2038	0.3395
SF-12 (PHS)	0.06417	0.7658	-0.3556	0.0881	0.01702	0.9371	-0.3467	0.097	-0.1119	0.6025	-0.06468	0.764	0.05585	0.7955	0.1857	0.3851	-0.1181	0.5825	-0.1888	0.377	-0.2534	0.2321	-0.336	0.1085	-0.3864	0.0622	-0.4269	0.0375	-0.4276	0.0371	-0.1384	0.5188	-0.351	0.0926	-0.122	0.5701	-0.2298	0.2799	-0.2851	0.1769	-0.01667	0.9384	0.261	0.218
SF-12 (MHS)	0.2931	0.1645	0.1181	0.5825	-0.2795	0.186	-0.03461	0.8724	-0.1367	0.5241	-0.05162	0.8107	-0.05104	0.8128	0.08504	0.6928	-0.2002	0.3483	-0.3999	0.0528	-0.1478	0.4905	0.04967	0.8177	-0.03972	0.8538	0.1278	0.5518	0.06235	0.7722	-0.1464	0.4947	0.2293	0.2811	-0.2757	0.1922	-0.06811	0.7518	-0.1034	0.6306	-0.1027	0.6331	0.0503	0.8154
MCCB	-0.1232	0.5662	-0.2113	0.3216	-0.3474	0.0962	-0.4209	0.0405	0.07181	0.7388	-0.1592	0.4574	-0.2654	0.2101	-0.1442	0.5013	0.03302	0.8783	-0.2572	0.225	-0.08286	0.7003	-0.04308	0.8416	-0.1178	0.5834	-0.1193	0.5788	0.03316	0.8778	0.09225	0.6681	-0.06027	0.7797	-0.1897	0.3746	-0.06779	0.753	-0.2224	0.2962	-0.1399	0.5144	-0.06621	0.7585
Correlation Analyses for 22 Individual Cytokines with Clinical Measurements. Unadjusted p-values reported.
